# The Paradigm Shift: Reclassification of SARS-CoV-2 and Longitudinal Immune Responses in Japanese Healthcare Workers

**DOI:** 10.1101/2024.01.18.24301513

**Authors:** Tokuhiro Chano, Hiroko Kita, Tomoko Yamashita, Hirokazu Fujimura, Toshiyuki Ikemoto

## Abstract

Under the aegis of the National Infectious Diseases Act, the virus transitioned from a Category 2 menace to Category 5, analogous to seasonal influenza. The current study has investigated the protracted immune responses of healthcare workers (HCWs) towards SARS-CoV-2 in Japan. One year subsequent to the systematically implemented SARS-CoV-2 vaccination campaign among HCWs, humoral and cellular immune responses were sustained at levels as high as or higher than those immediately following the 3rd booster vaccination. Persisting immunity has highlighted the resilience and lasting memory exhibited in HCW defense against the virus.
