## Appendix 1 for "The Paradigm Shift: Reclassification of SARS-CoV-2 and Longitudinal Immune Responses in Japanese Healthcare Workers"

### Sheet: 1_Questionnaire
	Questionnaire to investigate health conditions before and after COVID-19 vaccination					ID；
						Date：202 y m d
	Occupation： doctor ・ nurse ・ office worker ・ clinical laboratory technicians or physical therapists, etc.
	Age： y.o.； otherwise（15-24, 25-34, 35-44, 45-54, 55-64, 65-74, 75y.o. or more）
	Sex： Male ・ Female ・ others
	BMI (= weight kg/(height m)^2）： ； otherwise （ <18.5, 18.5-25, 25-35, 35<）
	About SARS-CoV-2 vaccination：（Total doses） times；（Last dose）202 y m d
	(If you don't remember details,) Approximate timing of the Last dose（ 202 y m）
Q	Questions about underlying disease： Are you currently suffering from any of the diseases listed below?	Non -applied １	Applied 2	3	４	Other options, etc.
1	Cardiac or Arrhythmic disease	□	□	In treatment	Untreated	□ Anticoagulant is being used.
	If you are applied,			□	□
2	Coronary vascular, or cerebrovascular disease	□	□
	If you are applied,			□	□
3	Hypertension, or the other cardiac and vascular diseases	□	□
	If you are applied,			□	□
4	chronic Kidney disease	□	□
	If you are applied,			□	□
5	chronic Respiratory disease	□	□
	If you are applied,			□	□
6	Diabetes Mellitus	□	□
	If you are applied,			□	□
7	Leukemia, lymphoma, or myeloid diseases	□	□
	If you are applied,			□	□
8	Cancers other than above	□	□
	If you are applied,			□	□
9	Neurological disorder	□	□
	If you are applied,			□	□
10	Liver disease	□	□
	If you are applied,			□	□
11	Autoimmune diseases (RA, SLE, etc.)	□	□			□ Prednisolone equivalent>10mg/day, Immunosuppressants are being used
	If you are applied,			□	□
12	Organ transplant	□	□			□ Prednisolone equivalent>10mg/day, Immunosuppressants are being used
	If you are applied,			□	□
13	Thrombosis, vascular occlusion	□	□			□ Anticoagulant is being used.
				□	□
14	Others : If yes, please write the name of the disease in parentheses ( ) on the right	□	□			□（ ）
	If you are applied,			□	□
15	Smoking history (currently); If yes, please also indicate	□	□	→	→	□ cigarettes/day ｘ years
	(previously); on the right side	□	□	→	→	□ cigarettes/day ｘ years
16	Alcoholic habits； (1)No drink, (2)Once, (3)2-3 times a week, (4)every day	□	□	□	□
	Questions about the post-vaccination	Non -applied １	Applied 2	Non-hospitalized 3	Hospitalized ４	Other options, etc.
17	I had anaphylaxis.	□	□	□	□	□ Still under treatment
18	I was diagnosed newly with thrombosis, cardiac or vascular diseases.	□	□	□	□	□ Still under treatment
19	I was diagnosed COVID-19.	□	□	□	□	( 202 y m) □ Oxygen inhalation was required.
20	I was suffered from a common cold or other respiratory diseases.	□	□	□	□	( 202 y m)
	I was absent from work more than 3 days due to the aboves.	□	□	□	□	□ Oxygen inhalation was required.
21	I was affected newly with 1-12 diseases listed above. If yes, please write the disease number in parentheses ( ) on the right.	→	→	→	→	Number（ ）
22	I likely contacted with COVID-19 patients. (Worked in COVID-19 Ward, Contact at home, etc.)	□	□
23	I experienced times when PPE was inadequately worn during the work.	□	□
	Others (That concludes our questions. Please state any special remarks below.)
24
