## Appendix 2 for "The Paradigm Shift: Reclassification of SARS-CoV-2 and Longitudinal Immune Responses in Japanese Healthcare Workers"

### Sheet: 2_The Data
ID	SFU/10^6 PBMCs	Cellular<20	NM (SFU)	S-RBD-IgG	S-IgM	M+/-	N-IgG	N+/-	Occup	Age	Gender	BMI	Total Dose	Last Dose (M)	Q1	Q2	Q3	Q4	Q5	Q6	Q7	Q8	Q9	Q10	Q11	Q12	Q13	Q14	Q15_c	Q15_p	Q15_value	Q16	Q17	Q18	Q19	Q19_period (M)	Q20	Q20_period (M)	Q19_20>3days	Q21	Q22	Q23	Q24	Q24_content	others
80100	204	H	36	29740.8	0.54	−	1.32	＋	D	57	M	22.8	4	11	1	1	1	1	1	1	1	1	1	1	1	1	1	1	1	1	0	2	1	1	1		2	4.5	1	0	1	1	0
80102	36	H	0	14341.9	0.06	−	1.12	＋	D	41	M	21.9	4	12	1	1	1	1	1	1	1	1	1	1	1	1	1	1	1	1	0	1	1	1	1		1		1	0	2	1	0
80103	84	H	16	2732.3	0.1	−	0.01	−	D	48	M	23.5	4	12	1	1	4	1	1	1	1	1	1	1	1	1	1	1	1	1	0	4	1	1	1		1		1	0	1	1	0
80106	172	H	104	10914.2	0.14	−	1.81	＋	D	35	F	20	4	9.5	1	1	1	1	1	1	1	1	1	1	1	1	1	1	1	1	0	1	1	1	2	3	1		1	0	2	1	0
80110	616	H	16	39364.9	0.07	−	0.17	−	D	41	M	22.5	4	12	1	1	1	1	1	1	1	1	1	1	1	1	1	1	1	1	0	1	1	2	2	11	1		2	3	2	1	1	Ischemic enteritis
80111	68	H	0	13785.5	1.13	＋	0.21	−	T	65	F	21.5	4	12	1	1	1	1	1	1	1	1	1	1	1	1	1	1	1	1	0	3	1	2	1		1		1	3	1	1	1	Ischemic enteritis
80112	360	H	256	24645.8	0.06	−	5.8	＋	N	42	F	22	5	11	1	1	1	1	1	1	1	1	1	1	1	1	1	1	1	1	0	3	1	1	1		2	0.5	1	0	1	1	0
80118	452	H	200	40544.1	0.12	−	2.8	＋	O	56	F	23	4	11	1	1	1	1	1	1	1	1	1	1	1	1	1	1	1	1	0	2	1	1	2	21	1		2	0	1	2	0
80119	556	H	40	39465.6	1.85	＋	0.16	−	O	47	F	22	4	12	1	1	1	1	1	1	1	1	1	1	1	1	1	1	1	1	0	1	1	1	2	14	1		1	0	1	1	0
80120	488	H	144	22630.6	0.1	−	0.26	−	D	42	M	22	4	14	1	1	1	1	1	1	1	1	1	1	1	1	1	1	1	1	0	3	1	1	1		1		1	0	2	1	0
80121	148	H	20	26569.2	0.17	−	0.52	−	D	35	M	27.2	3	22	1	1	1	1	1	1	1	1	1	1	1	1	1	1	1	1	0	2	1	1	2	14	2	3	1	0	2	1	0
80122	216	H	12	82788.5	0.1	−	0.2	−	D	42	M	23.1	5	3	1	1	1	1	1	1	1	1	1	1	1	1	1	1	1	1	0	2	1	1	2	14	1		1	0	1	2	0
80123	116	H	20	29348.7	0.11	−	0.48	−	N	39	F	21.3	3	22	1	1	1	1	1	1	1	1	1	1	1	1	1	1	1	1	0	2	1	1	2	14	1		1	0	2	1	0
80124	72	H	24	12957	0.05	−	0.2	−	D	40	M	19.6	4	14	1	1	1	1	1	1	1	1	1	1	1	1	1	1	1	1	0	2	1	1	2	11	2	2	2	0	2	1	0
80131	1172	H	4	6781.2	0.1	−	0.06	−	T	66	F	17.8	5	11	1	1	1	1	1	1	1	1	1	1	1	1	1	1	1	1	0	1	1	1	1		1		1	0	1	1	0
80132	40	H	4	17527.4	0.03	−	0.1	−	T	68	M	22.1	5	5	1	1	1	1	1	1	1	1	1	1	1	1	1	1	1	1	0	1	1	1	2	9	1		1	0	1	1	0
80134	36	H	12	3873.6	0.03	−	0.02	−	T	51	F	21	4	10	1	1	1	2	3	1	1	1	1	1	1	1	1	1	1	1	0	1	1	1	1		1		1	0	1	1	0
80135	1028	H	36	18753.4	1.58	＋	0.18	−	T	60	M	23.2	4	9	1	1	1	1	1	1	1	1	1	1	1	1	1	1	1	2	200	3	1	1	2	17	1		1	0	1	1	0
80136	1344	H	52	9546.2	0.04	−	0.02	−	T	54	M	22.5	5	10.5	1	1	1	1	1	1	1	1	1	1	1	1	1	1	1	2	200	4	1	1	1		1		1	0	1	1	0
80137	4	L	0	5998.4	0.03	−	0.15	−	N	56	F	17.1	6	4	1	1	3	3	1	1	1	1	1	1	1	1	1	1	1	1	0	1	1	1	1		1		1	0	1	1	0		peritoneal dialysis
80138	132	H	36	35518	0.11	−	0.11	−	N	49	F	22	6	4.5	1	1	3	1	1	1	1	1	1	1	1	1	1	1	1	1	0	4	1	1	1		1		1	0	1	1	0
80143	320	H	44	24960.1	0.31	−	0.55	−	T	57	F	22	4	11	1	1	1	1	1	1	1	1	1	1	1	1	1	1	1	1	0	1	1	1	2	16	1		1	0	2	1	0
80144	264	H	152	5540.4	0.05	−	0.38	−	T	45	F	24	3	13	1	1	1	1	1	1	1	1	1	1	1	1	1	1	1	1	0	4	1	1	2	12	1		1	0	1	1	0
80145	200	H	28	116582	0.13	−	2.95	＋	T	61	F	22.6	6	5	1	1	1	1	1	1	1	1	1	1	1	1	1	1	1	1	0	3	1	1	1		1		1	0	1	1	0
80146	72	H	24	25908.4	0.09	−	0.72	−	T	56	F	23	6	5	1	1	3	1	1	1	1	1	1	1	1	1	1	2	1	1	0	2	1	1	2	11	1		1	0	1	1	0
80148	260	H	104	28962.1	0.36	−	0.46	−	T	47	F	18	5	12	1	1	1	1	1	1	1	1	1	1	4	1	1	1	1	2	140	4	1	1	2	5	1		2	0	1	1	0
80151	68	H	0	3631.4	0.06	−	0.05	−	T	28	F	19	4	13	1	1	1	1	1	1	1	1	1	1	1	1	1	1	1	1	0	2	1	1	1		1		1	0	1	1	0
80152	516	H	228	41064.7	15.48	＋	6.26	＋	T	34	M	21.7	3	19	1	1	1	1	1	1	1	1	1	1	1	1	1	1	1	1	0	1	1	1	2	2	1		1	0	1	1	0
80153	276	H	188	137830	0.3	−	5.72	＋	T	55	F	18	4	14	1	1	1	1	1	1	1	1	1	1	1	1	1	1	1	1	0	1	1	1	2	2	1		1	0	1	1	0
80157	152	H	12	8375.3	0.06	−	0.06	−	O	43	F	21	4	9	1	1	1	1	1	1	1	1	1	1	1	1	1	1	1	1	0	4	1	1	2	13	1		1	0	2	1	0
80158	328	H	28	31345	0.09	−	0.51	−	O	58	F	28.3	5	5	1	1	1	1	1	1	1	1	1	1	1	1	1	1	1	1	0	2	1	1	1		1		1	0	1	1	0
80159	72	H	12	8325.2	0.06	−	0.1	−	O	47	F	23.1	3	18	1	1	1	1	1	1	1	1	1	1	2	1	1	2	1	1	0	1	1	1	2	14	1		1	0	1	1	1	Basedow
80160	508	H	0	1337.1	0.09	−	0.02	−	O	64	M	22	6	5	1	1	1	1	1	1	1	1	1	1	1	1	1	1	1	1	0	3	1	1	1		1		1	0	1	1	0
80161	844	H	88	23715.4	0.19	−	0.99	−	T	42	M	20.5	3	21	1	1	1	1	1	1	1	1	1	1	1	1	1	1	1	1	0	2	1	1	2	6	1		2	0	1	1	0
80162	820	H	128	71927.6	29.53	＋	5.03	＋	T	32	M	23	4	10	1	1	1	1	1	1	1	1	1	1	1	1	1	1	1	1	0	4	1	1	2	2	1		1	0	1	1	0
80163	36	H	8	2471.4	0.04	−	0.09	−	T	32	M	21.8	3	19	1	1	1	1	1	1	1	1	1	1	1	1	1	1	1	1	0	1	1	1	1		1		1	0	1	1	0
80164	84	H	80	9409.6	0.02	−	0.19	−	T	54	M	19.7	5	10.5	1	1	1	1	1	1	1	1	1	1	1	1	1	1	1	1	0	4	1	1	2	20	1		1	0	1	1	0
80165	400	H	8	26151.3	0.71	−	0.07	−	T	39	F	18.9	3	21	1	1	1	1	1	1	1	1	1	1	1	1	1	1	1	1	0	3	1	1	2	15	1		2	0	2	1	0
80166	60	H	0	9184.7	0.06	−	0.15	−	T	33	F	26	3	21	1	1	1	1	1	1	1	1	1	1	1	1	1	1	1	1	0	2	1	1	1		2	3	1	0	1	1	0
80167	16	L	0	2511.1	0.05	−	0.29	−	T	27	F	22	3	22	1	1	1	1	2	1	1	1	1	1	1	1	1	1	1	1	0	2	1	1	2	22	1		1	0	1	1	0		athuma
80168	60	H	52	3205.8	0.05	−	0.08	−	T	47	F	30	4	12	1	1	1	1	3	1	1	2	1	1	1	1	1	1	1	1	0	2	1	1	2	15	1		1	0	1	1	0
80170	36	H	16	34550.4	0.15	−	1.77	＋	N	39	F	22	4	10	1	1	1	1	1	1	1	1	1	1	1	1	1	3	1	1	0	1	1	1	1		1		1	0	1	2	1	Hypothyroidism
80171	20	H	0	6489.9	0.03	−	0.44	−	N	28	F	20.4	6	5	1	1	1	1	1	1	1	1	1	1	1	1	1	1	1	1	0	1	1	1	1		1		1	0	1	1	0
80173	1104	H	104	14479.8	0.04	−	2.51	＋	T	58	F	20.7	3	21	1	1	1	1	1	1	1	1	1	3	1	1	1	1	1	1	0	4	1	1	1		1		1	0	1	1	0
80174	584	H	24	59939	2.14	＋	5.36	＋	O	64	F	24.5	5	11	1	1	1	1	1	1	1	1	1	1	1	1	1	1	1	1	0	2	1	1	2	15	1		2	0	2	1	0
80176	72	H	16	11353.5	0.05	−	0.06	−	D	41	M	23.2	4	11	1	1	3	1	1	1	1	1	1	1	1	1	1	1	1	1	0	4	1	1	2	18	1		1	0	2	1	0
80177	28	H	0	12199.9	0.06	−	0.04	−	T	28	M	23.6	4	10	1	1	1	1	1	1	1	1	1	1	1	1	1	1	1	1	0	2	1	1	1		1		1	0	2	1	0
80180	336	H	292	60661	0.16	−	3.84	＋	O	42	F	18	4	14	1	1	1	1	1	1	1	1	1	1	1	1	1	1	1	1	0	3	1	1	1		1		1	0	1	1	0
	310		55.5833	26457.1						46.5625		21.9813	4.20833	12.0625																						12.1538		2.6
	337.169		73.7067	28270.3						11.306		2.54439	0.944375	5.30518																						5.82197		1.47479
			0.8125																																0.541667		0.104167		0.145833
